# Whole-genome sequencing of half-a-million UK Biobank participants

**DOI:** 10.1101/2023.12.06.23299426

**Authors:** Shuwei Li, Keren J Carss, Bjarni V Halldorsson, Adrian Cortes, UK Biobank Whole-Genome Sequencing Consortium

## Abstract

Whole-genome sequencing (WGS) provides a comprehensive view of the genome, enabling detection of coding and non-coding genetic variation, and surveying complex regions which are difficult to genotype. Here, we report on whole-genome sequencing of 490,640 UK Biobank participants, building on previous genotyping^1^ and whole-exome sequencing (WES) efforts^2,3^. This advance deepens our understanding of how genetics influences disease biology and further enhances the value of this open resource for the study of human biology and health. Coupling this dataset with rich phenotypic data, we surveyed within- and cross-ancestry genomic associations with health-related phenotypes and identified novel genetic and clinical insights. While most genome-wide significant associations with disease traits were primarily observed in Europeans, we also identified strong or novel signals in individuals of African and Asian ancestries. Deeper capture of exonic variation in both coding and UTR sequences, strengthened and surfaced novel insights relative to WES analyses. This landmark dataset, representing the largest collection of WGS and available to the UK Biobank research community, will enable advances into our understanding of the human genome, and facilitate the discovery of new diagnostics, therapeutics with higher efficacy and improved safety profile, and enable precision medicine strategies with the potential to improve global health.

Graphic summary.
Framework of the WGS UKB study. This figure captures the flow of this manuscript. We start with the collection of patient samples by UK Biobank and followed by the strategy taken to perform WGS. We continue with quality control performed on GraphTyper and DRAGEN datasets, followed by variant calling of SNPs, in/dels, and structural variants (SV). Thereafter we defined the phenotypes (binary and quantitative) associated with SV, SNPs and at the gene level (rare variant analysis) and conclude with the definition of five ancestry groups and collective association effect as a cross-ancestry meta-analysis.
