## Supplemental Table 9 for "Whole-genome sequencing of half-a-million UK Biobank participants"

### Sheet: Quantitative and disease binary
Table JnJS2. Associations with sentinel variants found GWS only in non-NFE ancestries.
MARKERNAME	SYMBOL	EA	BETA	SE	LOG10P	HetISq	HetChiSq	HetDf	HetPVal	region_start	region_end	region_size	region_index	row_select	distance_to_midreg	Consequence	CANONICAL	IMPACT	LOG10P_AFR	LOG10P_ASJ	LOG10P_EAS	LOG10P_NFE	LOG10P_SAS	BETA_AFR	BETA_ASJ	BETA_EAS	BETA_NFE	BETA_SAS	EAF_AFR	EAF_ASJ	EAF_EAS	EAF_NFE	EAF_SAS	TRAIT_TYPE	PHENOTYPE
1:152958123:G:A	-	A	0.1753	0.0292	8.71399	93.7	15.842	1	6.886e-05	152458123	153865467	1407344	399_23	1	203672	intergenic_variant	-	MODIFIER	12.209	NA	0.120139	NA	NA	0.259691	NA	0.0152859	NA	NA	0.0516386	NA	0.10684	NA	NA	quantitative	X30140
1:154502399:G:A	SHE	A	0.1751	0.0228	13.7729	0	0	0	1	153960401	155032794	1072393	399_24	1	5801.5	5_prime_UTR_variant	YES	MODIFIER	13.7729	NA	NA	NA	NA	0.175088	NA	NA	NA	NA	0.147934	NA	NA	NA	NA	quantitative	X30140
1:154502399:G:A	SHE	A	0.1478	0.0231	9.803	0	0	0	1	154002399	155032794	1030395	545_23	1	15197.5	5_prime_UTR_variant	YES	MODIFIER	9.80296	NA	NA	NA	NA	0.147783	NA	NA	NA	NA	0.147918	NA	NA	NA	NA	quantitative	X30000
1:154507194:C:T	TDRD10	T	0.1431	0.0245	8.30356	0	0	0	1	154002399	155032794	1030395	600_26	1	10402.5	intron_variant	YES	MODIFIER	8.3035	NA	NA	NA	NA	0.14312	NA	NA	NA	NA	0.130164	NA	NA	NA	NA	quantitative	X30200
1:157585219:C:T	FCRL4	T	0.3342	0.0326	23.9097	0	0	0	1	155249676	158137729	2888053	399_25	1	891516	intron_variant	YES	MODIFIER	23.9098	NA	NA	NA	NA	0.334166	NA	NA	NA	NA	0.0575237	NA	NA	NA	NA	quantitative	X30140
1:159204893:T:C	ACKR1	C	0.165	0.0194	16.7411	88.4	25.808	3	1.046e-05	158704893	159707958	1003065	110_27	1	1532.5	5_prime_UTR_variant	YES	MODIFIER	18.0604	0.041152	NA	4.11729	1.38052	0.296187	0.0103686	NA	0.0991673	0.276842	0.884433	0.0219657	NA	0.00169271	0.00327654	quantitative	X30190
1:29416105:C:T	-	T	-0.9961	0.1734	8.03754	0	0	0	1	28915864	29916590	1000726	110_7	1	122	regulatory_region_variant	-	MODIFIER	8.0375	NA	NA	NA	NA	-0.996074	NA	NA	NA	NA	0.0017886	NA	NA	NA	NA	quantitative	X30190
1:51427:T:G	OR4G4P	G	-0.448	0.0686	10.1985	0	0	0	1	0	551696	551696	480_1	1	224421	upstream_gene_variant	YES	MODIFIER	10.1985	NA	NA	NA	NA	-0.448027	NA	NA	NA	NA	0.00887467	NA	NA	NA	NA	quantitative	X30040
1:51427:T:G	OR4G4P	G	-0.4377	0.0681	9.89449	0	0	0	1	0	551696	551696	608_1	1	224421	upstream_gene_variant	YES	MODIFIER	9.89436	NA	NA	NA	NA	-0.437719	NA	NA	NA	NA	0.00887467	NA	NA	NA	NA	quantitative	X30050
10:57322:C:G	TUBB8	G	-0.2852	0.0365	14.2243	0	0.225	1	0.6356	0	557322	557322	436_1	1	221339	intron_variant	-	MODIFIER	13.7841	NA	NA	0.865472	NA	-0.289636	NA	NA	-0.21802	NA	0.0384173	NA	NA	4.637e-05	NA	quantitative	X30040
10:57322:C:G	TUBB8	G	-0.2784	0.0363	13.7354	0	0.027	1	0.8702	0	557322	557322	516_1	1	221339	intron_variant	-	MODIFIER	13.0704	NA	NA	1.08984	NA	-0.279877	NA	NA	-0.255175	NA	0.0384173	NA	NA	4.637e-05	NA	quantitative	X30050
11:5116555:A:G	OR52A4P	G	0.6328	0.1061	8.61048	0	0	0	1	4533502	5727003	1193501	931_2	1	13697.5	downstream_gene_variant	-	MODIFIER	NA	NA	NA	NA	8.61058	NA	NA	NA	NA	0.632824	NA	NA	NA	NA	0.00520764	quantitative	bild
11:5186374:ACTT:A	-	A	-0.3792	0.0327	30.3722	0	0	0	1	3334629	6514322	3179693	1032_3	1	261898	intergenic_variant	-	MODIFIER	30.3721	NA	NA	NA	NA	-0.379213	NA	NA	NA	NA	0.0532602	NA	NA	NA	NA	quantitative	X30180
11:5186374:ACTT:A	-	A	0.3139	0.0325	21.2922	0	0	0	1	3334638	6250126	2915488	857_2	1	393992	intergenic_variant	-	MODIFIER	21.2922	NA	NA	NA	NA	0.313912	NA	NA	NA	NA	0.0532602	NA	NA	NA	NA	quantitative	X30200
11:5226925:C:G	HBB	G	-1.89	0.119	56.1138	0	0	0	1	1804197	6161870	4357673	872_1	1	1.24389e+06	splice_region_variant	-	LOW	NA	NA	NA	NA	56.1138	NA	NA	NA	NA	-1.89	NA	NA	NA	NA	0.00364487	quantitative	X30060
11:5227002:T:A	HBB	A	-0.4503	0.0327	42.3739	0	0	0	1	3211317	6772487	3561170	1015_1	1	235100	missense_variant	-	MODERATE	42.3739	NA	NA	NA	NA	-0.450339	NA	NA	NA	NA	0.0626215	NA	NA	NA	NA	quantitative	urna
11:5227002:T:A	HBB	A	-0.4116	0.0327	35.498	0	0	0	1	3301578	6314294	3012716	1116_1	1	419066	missense_variant	-	MODERATE	35.4979	NA	NA	NA	NA	-0.411557	NA	NA	NA	NA	0.0625455	NA	NA	NA	NA	quantitative	ucr
11:5227002:T:A	HBB	A	-0.3733	0.033	29.0267	0	0	0	1	3139910	6314294	3174384	1203_1	1	499900	missense_variant	-	MODERATE	29.0268	NA	NA	NA	NA	-0.373298	NA	NA	NA	NA	0.0625759	NA	NA	NA	NA	quantitative	urk
11:5227002:T:A	HBB	A	-0.2876	0.0318	18.819	0	0	0	1	3596500	6149224	2552724	899_3	1	354140	missense_variant	-	MODERATE	18.8189	NA	NA	NA	NA	-0.287605	NA	NA	NA	NA	0.0625433	NA	NA	NA	NA	quantitative	X30120
11:5227002:T:A	HBB	A	0.2743	0.0317	17.3324	0	0	0	1	4183137	5992424	1809287	954_2	1	139222	missense_variant	-	MODERATE	17.3323	NA	NA	NA	NA	0.274265	NA	NA	NA	NA	0.0623226	NA	NA	NA	NA	quantitative	X30280
11:5227002:T:A	HBB	A	0.2698	0.032	16.5123	0	0	0	1	3432648	5992424	2559776	598_2	1	514466	missense_variant	-	MODERATE	16.5122	NA	NA	NA	NA	0.269827	NA	NA	NA	NA	0.0618797	NA	NA	NA	NA	quantitative	cys
11:5227002:T:A	HBB	A	0.1856	0.032	8.19675	0	0	0	1	4727002	5727002	1000000	287_3	1	0	missense_variant	-	MODERATE	8.19674	NA	NA	NA	NA	0.185581	NA	NA	NA	NA	0.0618575	NA	NA	NA	NA	quantitative	ua
12:80885398:G:A	LIN7A	A	-0.3876	0.0695	7.61565	0	0	0	1	80385398	81385398	1000000	483_13	1	0	intron_variant	-	MODIFIER	7.61568	NA	NA	NA	NA	-0.387596	NA	NA	NA	NA	0.01027	NA	NA	NA	NA	quantitative	X30180
15:75883839:TAC:T	UBE2Q2	T	-0.255	0.0442	8.08709	41.5	1.708	1	0.1912	75383839	76383839	1000000	757_11	1	0	intron_variant	YES	MODIFIER	8.21538	NA	NA	0.542108	NA	-0.279769	NA	NA	-0.119814	NA	0.0245572	NA	NA	8.02997e-05	NA	quantitative	X30090
16:69478587:C:T	-	T	0.9196	0.1646	7.63545	0	0	0	1	68978587	69978587	1000000	1403_4	1	0	intergenic_variant	-	MODIFIER	NA	NA	NA	NA	7.63536	NA	NA	NA	NA	0.919567	NA	NA	NA	NA	0.00219381	quantitative	vitd
16:90195649:C:A	LINC02193	A	-0.3699	0.0672	7.42458	0	0	0	1	89695649	90695649	1000000	346_6	1	0	intron_variant	-	MODIFIER	7.42458	NA	NA	NA	NA	-0.369922	NA	NA	NA	NA	0.010083	NA	NA	NA	NA	quantitative	X30060
18:41890889:G:A	-	A	1.0507	0.1906	7.45235	0	0	0	1	41390889	42390889	1000000	1277_2	1	0	intergenic_variant	-	MODIFIER	7.45243	NA	NA	NA	NA	1.05068	NA	NA	NA	NA	0.00146148	NA	NA	NA	NA	quantitative	ldld
2:423409:C:A	AC105393.1	A	-0.317	0.0547	8.15434	0	0	0	1	0	923409	923409	414_1	1	38295.5	non_coding_transcript_exon_variant	YES	MODIFIER	8.15435	NA	NA	NA	NA	-0.316987	NA	NA	NA	NA	0.0180584	NA	NA	NA	NA	quantitative	X30070
3:128683900:A:G	RPN1	G	-0.8751	0.1603	7.31957	0	0	0	1	128183900	129183900	1000000	962_14	1	0	upstream_gene_variant	-	MODIFIER	NA	NA	NA	NA	7.3196	NA	NA	NA	NA	-0.875063	NA	NA	NA	NA	0.00198675	quantitative	alp
3:168879789:G:C	-	C	0.7999	0.1254	9.75252	0	0	0	1	168379789	169976456	1596667	541_23	1	298334	intergenic_variant	-	MODIFIER	NA	NA	9.7524	NA	NA	NA	NA	0.799907	NA	NA	NA	NA	0.0126518	NA	NA	quantitative	hba1c
3:198149946:T:A	FAM157A	A	-0.185	0.0303	8.97062	0	0.007	1	0.9354	197649946	198661794	1011848	265_25	1	5924	upstream_gene_variant	-	MODIFIER	8.48879	NA	NA	0.851009	NA	-0.184403	NA	NA	-0.195459	NA	0.0588337	NA	NA	5.65762e-05	NA	quantitative	X30040
4:168685769:T:C	PALLD	C	-0.1503	0.0264	7.92665	39.9	1.663	1	0.1972	168184960	169186686	1001726	613_21	1	54	intron_variant	-	MODIFIER	8.29294	NA	NA	0.0550455	NA	-0.158904	NA	NA	-0.0160799	NA	0.0996845	NA	NA	9.86675e-05	NA	quantitative	hdl
4:188200228:ATATATATT:A	-	A	0.3229	0.0567	7.91721	0	0	0	1	187700228	188700228	1000000	297_17	1	0	intergenic_variant	-	MODIFIER	7.91735	NA	NA	NA	NA	0.322928	NA	NA	NA	NA	0.0126977	NA	NA	NA	NA	quantitative	X30140
4:93679871:G:T	GRID2	T	0.9273	0.1639	7.81531	0	0	0	1	93179871	94179871	1000000	706_9	1	0	intron_variant	YES	MODIFIER	NA	NA	7.81526	NA	NA	NA	NA	0.927312	NA	NA	NA	NA	0.00724288	NA	NA	quantitative	alt
5:134483918:G:T	AC005355.1	T	0.7538	0.137	7.42678	0	0	0	1	133983918	134983918	1000000	379_12	1	0	intron_variant	YES	MODIFIER	NA	NA	NA	NA	7.42672	NA	NA	NA	NA	0.753839	NA	NA	NA	NA	0.00286976	quantitative	bun
5:63676773:T:C	-	C	-0.8141	0.1426	7.94386	0	0	0	1	63176773	64176773	1000000	1098_7	1	0	intergenic_variant	-	MODIFIER	NA	NA	7.94401	NA	NA	NA	NA	-0.814123	NA	NA	NA	NA	0.0108294	NA	NA	quantitative	hdl
7:80690622:G:C	-	C	-0.1845	0.0239	13.9435	0	0.002	1	0.9615	79949044	81363041	1413997	852_13	1	34579.5	intergenic_variant	-	MODIFIER	13.6882	NA	NA	0.550561	NA	-0.184302	NA	NA	-0.193026	NA	0.10741	NA	NA	3.12452e-05	NA	quantitative	alp
7:9053364:A:G	-	G	0.8289	0.1444	8.02086	0	0	0	1	8553364	9553364	1000000	1491_1	1	0	intergenic_variant	-	MODIFIER	NA	NA	NA	NA	8.02082	NA	NA	NA	NA	0.828922	NA	NA	NA	NA	0.00265834	quantitative	urk
8:16814036:C:T	AC011586.2	T	-0.1733	0.03	8.0998	0	0	0	1	16313140	17317189	1004049	662_6	1	1128.5	intron_variant	-	MODIFIER	8.09977	NA	NA	NA	NA	-0.173336	NA	NA	NA	NA	0.0571775	NA	NA	NA	NA	quantitative	X30180
8:85316407:T:A	-	A	0.269	0.0236	29.3973	0	0.263	1	0.6082	83282547	86831717	3549170	178_11	1	259275	intergenic_variant	-	MODIFIER	26.6371	NA	NA	3.47729	NA	0.265547	NA	NA	0.311845	NA	0.102105	NA	NA	0.000143756	NA	quantitative	X30250
8:85316407:T:A	-	A	0.258	0.0237	26.8483	0	0.029	1	0.8658	83282547	86831717	3549170	185_10	1	259275	intergenic_variant	-	MODIFIER	24.706	NA	NA	2.76062	NA	0.256905	NA	NA	0.272174	NA	0.102105	NA	NA	0.000143757	NA	quantitative	X30240
9:74163852:T:C	-	C	-0.2989	0.0539	7.54	0	0	0	1	73663852	74663852	1000000	1534_1	1	0	intergenic_variant	-	MODIFIER	NA	NA	NA	NA	7.54	NA	NA	NA	NA	-0.298943	NA	NA	NA	NA	0.0189245	quantitative	ucr
X:154477708:C:G	PLXNA3	G	-0.0942	0.017	7.51103	7.4	1.08	1	0.2987	153855802	154998486	1142684	699_7	1	50564	3_prime_UTR_variant	YES	MODIFIER	7.74759	NA	NA	0.0550618	NA	-0.0970139	NA	NA	0.0160986	NA	0.149043	NA	NA	6.59647e-05	NA	quantitative	chol
X:154536002:C:T	G6PD	T	-0.455	0.0172	153.268	0	0.529	1	0.4669	152945200	156525332	3580132	428_5	1	199264	missense_variant	-	MODERATE	151.409	NA	NA	2.58732	NA	-0.45674	NA	NA	-0.367178	NA	0.14648	NA	NA	4.97629e-05	NA	quantitative	X30070
X:154536002:C:T	G6PD	T	0.4008	0.0175	115.297	0	0.522	1	0.47	153030123	156525332	3495209	225_12	1	241726	missense_variant	-	MODERATE	113.972	NA	NA	1.99265	NA	0.402618	NA	NA	0.313557	NA	0.146742	NA	NA	5.06024e-05	NA	quantitative	X30240
X:154536002:C:T	G6PD	T	0.3602	0.0173	95.1858	19.5	1.242	1	0.2651	153030123	156525332	3495209	166_12	1	241726	missense_variant	-	MODERATE	94.7057	NA	NA	1.19859	NA	0.36303	NA	NA	0.226011	NA	0.146742	NA	NA	5.06023e-05	NA	quantitative	X30290
X:154536002:C:T	G6PD	T	0.3463	0.0175	85.9642	46	1.851	1	0.1736	152430441	156525332	4094891	655_11	1	58115.5	missense_variant	-	MODERATE	85.862	NA	NA	0.893301	NA	0.349779	NA	NA	0.183781	NA	0.146742	NA	NA	5.06023e-05	NA	quantitative	X30270
X:154536002:C:T	G6PD	T	0.3293	0.0174	79.1327	35	1.538	1	0.215	153162749	156525332	3362583	214_12	1	308038	missense_variant	-	MODERATE	78.9968	NA	NA	0.849996	NA	0.332374	NA	NA	0.179507	NA	0.146742	NA	NA	5.06023e-05	NA	quantitative	X30250
X:154536002:C:T	G6PD	T	0.3026	0.0167	72.542	0	0.001	1	0.9709	153170045	156509465	3339420	740_12	1	303753	missense_variant	-	MODERATE	71.0839	NA	NA	2.015	NA	0.302504	NA	NA	0.306867	NA	0.14648	NA	NA	4.97629e-05	NA	quantitative	X30040
X:154536002:C:T	G6PD	T	0.3106	0.0173	71.4976	53.8	2.162	1	0.1414	153162749	156507766	3345017	158_14	1	299256	missense_variant	-	MODERATE	71.7078	NA	NA	0.563056	NA	0.31423	NA	NA	0.133344	NA	0.146742	NA	NA	5.06023e-05	NA	quantitative	X30300
X:154536002:C:T	G6PD	T	0.2717	0.0161	63.3656	61.7	2.61	1	0.1062	153224433	156509465	3285032	808_5	1	330947	missense_variant	-	MODERATE	63.7837	NA	NA	0.392017	NA	0.275458	NA	NA	0.0929808	NA	0.147528	NA	NA	4.88095e-05	NA	quantitative	tbil
X:154536002:C:T	G6PD	T	0.2311	0.0166	43.2991	0	0.748	1	0.3873	153224433	156358352	3133919	928_9	1	255390	missense_variant	-	MODERATE	41.7456	NA	NA	2.29737	NA	0.229093	NA	NA	0.33268	NA	0.14648	NA	NA	4.97629e-05	NA	quantitative	X30050
X:154536002:C:T	G6PD	T	0.2025	0.0176	29.8911	0	0.648	1	0.4208	153260577	156508884	3248307	1138_10	1	348728	missense_variant	-	MODERATE	29.8643	NA	NA	0.420482	NA	0.204575	NA	NA	0.106197	NA	0.14676	NA	NA	5.06024e-05	NA	quantitative	X30260
X:154663327:C:T	OR3B1P	T	0.2246	0.0172	38.2603	85.2	6.777	1	0.009236	153224433	156290572	3066139	1079_6	1	94175.5	upstream_gene_variant	YES	MODIFIER	39.6531	NA	NA	0.277662	NA	0.231369	NA	NA	-0.0730361	NA	0.163902	NA	NA	5.84934e-05	NA	quantitative	bild
X:154690417:C:G	GAB3	G	0.1328	0.0168	14.5588	74.9	3.983	1	0.04597	153275752	156175419	2899667	317_8	1	35168.5	intron_variant	-	MODIFIER	15.3242	NA	NA	0.323101	NA	0.138199	NA	NA	-0.0754776	NA	0.156339	NA	NA	6.78532e-05	NA	quantitative	X30280
X:2962736:A:G	ARSL	G	0.0772	0.012	9.88506	0	1.267	3	0.7371	2462736	3467682	1004946	489_1	1	2473	intron_variant	-	MODIFIER	7.9187	1.06559	NA	1.64802	0.785353	0.0757109	0.147601	NA	0.0704312	0.162742	0.433375	0.0168447	NA	0.000857657	0.00254453	quantitative	phos
X:70371636:G:A	KIF4A	A	0.1535	0.0262	8.33999	0	0.046	1	0.831	69768426	70928980	1160554	916_6	1	22933	intron_variant	YES	MODIFIER	7.95326	NA	NA	0.73888	NA	0.152369	NA	NA	0.182061	NA	0.0577544	NA	NA	3.85228e-05	NA	quantitative	X30120
11:5227002:T:A	HBB	A	2.3553	0.0837	173.533	0	0	0	1	1753615	8896933	7143318	23_1	1	98272	missense_variant	-	MODERATE	173.533	NA	NA	NA	NA	2.3553	NA	NA	NA	NA	0.062561	NA	NA	NA	NA	binary disease	d55_d59
2:64826093:C:G	-	G	3.1154	0.4772	10.1769	0	0	0	1	64197935	65326093	1128158	643_2	1	64079	regulatory_region_variant	-	MODIFIER	NA	NA	NA	NA	10.1768	NA	NA	NA	NA	3.11539	NA	NA	NA	NA	0.00145636	binary disease	l40_l45
4:117427452:T:C	LINC01378	C	1.1186	0.1793	9.35301	0	0.136	1	0.7123	116912049	117944349	1032300	1058_1	1	747	intron_variant	-	MODIFIER	8.60298	NA	NA	1.21305	NA	1.14372	NA	NA	0.944647	NA	0.0269669	NA	NA	8.39805e-05	NA	binary disease	b25_b34
2:64826093:C:G	-	G	3.0586	0.5115	8.65208	0	0	0	1	64197935	65326093	1128158	655_2	1	64079	regulatory_region_variant	-	MODIFIER	NA	NA	NA	NA	8.65216	NA	NA	NA	NA	3.05865	NA	NA	NA	NA	0.00145636	binary disease	l40
11:62671644:A:C	LBHD1	C	1.853	0.3113	8.57757	0	0	0	1	62171644	63171644	1000000	1225_1	1	0	missense_variant	-	MODERATE	NA	NA	NA	NA	8.5775	NA	NA	NA	NA	1.85295	NA	NA	NA	NA	0.00499324	binary disease	k22
12:5898018:T:C	ANO2	C	2.1219	0.367	8.13336	0	0	0	1	5398018	6398018	1000000	1130_1	1	0	intron_variant	-	MODIFIER	NA	NA	NA	NA	8.13339	NA	NA	NA	NA	2.12193	NA	NA	NA	NA	0.00317279	binary disease	m23
8:25679828:C:T	AC009623.1	T	1.6955	0.2982	7.88739	0	0	0	1	25179828	26179828	1000000	831_1	1	0	intron_variant	YES	MODIFIER	NA	NA	NA	NA	7.8874	NA	NA	NA	NA	1.69554	NA	NA	NA	NA	0.00306876	binary disease	j30
4:92566025:T:C	GRID2	C	2.3529	0.4163	7.79915	0	0	0	1	92066025	93066025	1000000	1565_1	1	0	intron_variant	YES	MODIFIER	7.7991	NA	NA	NA	NA	2.35293	NA	NA	NA	NA	0.00282149	NA	NA	NA	NA	binary disease	k70_k77
13:82463519:A:T	-	T	2.1125	0.3743	7.77754	0	0	0	1	81963519	82963519	1000000	1583_2	1	0	intergenic_variant	-	MODIFIER	NA	NA	NA	NA	7.77747	NA	NA	NA	NA	2.11252	NA	NA	NA	NA	0.0020285	binary disease	e66
4:150044972:A:G	AC105343.2	G	-0.5012	0.0889	7.76346	0	0.171	1	0.6791	149544972	150549890	1004918	282_4	1	2459	downstream_gene_variant	YES	MODIFIER	NA	NA	NA	0.123358	7.77959	NA	NA	NA	-0.217722	-0.505987	NA	NA	NA	3.05383e-05	0.044263	binary disease	e11
10:72072249:G:A	SPOCK2	A	2.3672	0.4203	7.75154	0	0	0	1	71572249	72572249	1000000	1606_1	1	0	missense_variant	YES	MODERATE	7.75154	NA	NA	NA	NA	2.36724	NA	NA	NA	NA	0.00206186	NA	NA	NA	NA	binary disease	j06
X:152102444:T:TAG	-	TAG	1.0658	0.1899	7.7029	0	0	0	1	151602444	152602444	1000000	1644_1	1	0	intergenic_variant	-	MODIFIER	NA	NA	NA	NA	7.70288	NA	NA	NA	NA	1.06581	NA	NA	NA	NA	0.00728181	binary disease	l03
7:80505822:G:T	GNAT3	T	2.1699	0.3875	7.66776	0	0	0	1	80005822	81005822	1000000	1198_3	1	0	intron_variant	YES	MODIFIER	7.66774	NA	NA	NA	NA	2.1699	NA	NA	NA	NA	0.00222463	NA	NA	NA	NA	binary disease	f32
16:4285386:A:C	-	C	2.6066	0.4668	7.62782	0	0	0	1	3785386	4785386	1000000	1549_1	1	0	intergenic_variant	-	MODIFIER	7.62775	NA	NA	NA	NA	2.60657	NA	NA	NA	NA	0.00151926	NA	NA	NA	NA	binary disease	k90_k95
4:150048060:A:G	AC105343.2	G	-0.4422	0.0792	7.61943	2.1	2.044	2	0.36	149544972	150549890	1004918	270_4	1	629	intron_variant	YES	MODIFIER	0.537407	NA	NA	0.648271	7.49648	-0.199036	NA	NA	-0.544175	-0.492719	0.0111774	NA	NA	7.08926e-05	0.0445751	binary disease	e08_e13
19:22657161:GA:G	ZNF492	G	2.5848	0.4634	7.61261	0	0	0	1	22157161	23157161	1000000	1729_1	1	0	intron_variant	YES	MODIFIER	7.61257	NA	NA	NA	NA	2.58485	NA	NA	NA	NA	0.00135678	NA	NA	NA	NA	binary disease	n39
18:49942959:C:T	MYO5B	T	2.9884	0.5364	7.59619	0	0	0	1	49442959	50442959	1000000	1745_1	1	0	intron_variant	YES	MODIFIER	7.59624	NA	NA	NA	NA	2.98844	NA	NA	NA	NA	0.001465	NA	NA	NA	NA	binary disease	k76
2:216497393:G:A	RPL37A-DT	A	0.381	0.0689	7.49241	0	0.292	1	0.5892	215997393	216997393	1000000	1047_2	1	0	intron_variant	-	MODIFIER	NA	NA	NA	0.199142	7.50643	NA	NA	NA	0.180664	0.387954	NA	NA	NA	5.88954e-05	0.0802039	binary disease	k21
4:163613206:A:G	MARCHF1	G	1.4028	0.2545	7.45259	0	0	0	1	163113206	164113206	1000000	1916_2	1	0	intron_variant	-	MODIFIER	NA	NA	NA	NA	7.45252	NA	NA	NA	NA	1.40283	NA	NA	NA	NA	0.00468116	binary disease	d50_d53
11:28648925:G:A	-	A	-1.5454	0.2804	7.45087	0	0	0	1	28148925	29148925	1000000	1918_1	1	0	intergenic_variant	-	MODIFIER	NA	NA	NA	NA	7.45084	NA	NA	NA	NA	-1.54539	NA	NA	NA	NA	0.00785395	binary disease	m54
4:1735615:G:A	TACC3	A	1.8862	0.3429	7.42424	0	0	0	1	1235615	2235615	1000000	1952_1	1	0	intron_variant	YES	MODIFIER	NA	NA	NA	NA	7.42416	NA	NA	NA	NA	1.88621	NA	NA	NA	NA	0.00260064	binary disease	n39
3:195093144:T:G	XXYLT1	G	1.2394	0.2255	7.40882	0	0	0	1	194593144	195593144	1000000	1856_2	1	0	intron_variant	YES	MODIFIER	7.40893	NA	NA	NA	NA	1.23937	NA	NA	NA	NA	0.00705372	NA	NA	NA	NA	binary disease	g40_g47
X:12745588:C:T	-	T	1.1968	0.2184	7.37171	1	1.01	1	0.315	12245588	13245588	1000000	1848_1	1	0	intergenic_variant	-	MODIFIER	7.5872	NA	NA	0.0818297	NA	1.24589	NA	NA	0.216791	NA	0.00998372	NA	NA	6.10768e-05	NA	binary disease	h11
12:126764256:C:G	LINC00944	G	2.5155	0.4608	7.32112	0	0	0	1	126264256	127264256	1000000	2095_1	1	0	intron_variant	-	MODIFIER	NA	NA	NA	NA	7.32113	NA	NA	NA	NA	2.51554	NA	NA	NA	NA	0.00140435	binary disease	k92
11:47962308:C:T	-	T	1.81	0.3315	7.32057	0	0	0	1	47462308	48462308	1000000	2096_1	1	0	intergenic_variant	-	MODIFIER	NA	NA	NA	NA	7.32052	NA	NA	NA	NA	1.81	NA	NA	NA	NA	0.00395298	binary disease	j98
Footnote: please reference Table S1 for the full name of the tested phenotypes.
