## Supplemental Table 10 for "Whole-genome sequencing of half-a-million UK Biobank participants"

### Sheet: ACMG_SF3.2_pLoF_carriers
Table JnJS3.UKB WGS revealed heterozygous and homozygous carriers of pLoF/P/LP variants in the 81 ACMG genes.
Gene*	Chromosome	ENSG	No. of pLoF/P/LP variants**	No. of Heterozygous carriers	No. of Homozygous carriers
MUTYH	1	ENSG00000132781	91	8523	25
PCSK9	1	ENSG00000169174	77	961	1
RPE65	1	ENSG00000116745	88	877	1
CACNA1S	1	ENSG00000081248	146	553	1
RYR2	1	ENSG00000198626	202	316	0
CASQ2	1	ENSG00000118729	51	293	0
TNNT2	1	ENSG00000118194	44	256	0
SDHB	1	ENSG00000117118	36	176	0
SDHC	1	ENSG00000143252	13	148	0
LMNA	1	ENSG00000160789	25	81	0
TTN	2	ENSG00000155657	1725	6144	6
MSH6	2	ENSG00000116062	180	2514	8
APOB	2	ENSG00000084674	201	691	0
DES	2	ENSG00000175084	45	136	0
MSH2	2	ENSG00000095002	58	117	0
TMEM127	2	ENSG00000135956	37	98	0
COL3A1	2	ENSG00000168542	56	90	0
CALM2	2	ENSG00000143933	0	0	0
BTD	3	ENSG00000169814	60	2112	1
SCN5A	3	ENSG00000183873	101	360	0
MLH1	3	ENSG00000076242	56	207	0
TMEM43	3	ENSG00000170876	55	169	0
TGFBR2	3	ENSG00000163513	29	80	0
TNNC1	3	ENSG00000114854	15	54	0
VHL	3	ENSG00000134086	18	33	0
MYL3	3	ENSG00000160808	12	29	0
APC	5	ENSG00000134982	86	116	0
TRDN	6	ENSG00000186439	147	1480	0
DSP	6	ENSG00000096696	166	395	0
HFE	6	ENSG00000010704	44	261	1
PMS2	7	ENSG00000122512	95	1868	23
FLNC	7	ENSG00000128591	94	132	0
KCNH2	7	ENSG00000055118	67	132	0
PRKAG2	7	ENSG00000106617	27	94	0
TGFBR1	9	ENSG00000106799	25	42	0
ENG	9	ENSG00000106991	28	41	0
TSC1	9	ENSG00000165699	24	28	0
RET	10	ENSG00000165731	31	226	0
RBM20	10	ENSG00000203867	60	222	0
PTEN	10	ENSG00000171862	37	53	0
BAG3	10	ENSG00000151929	16	34	0
ACTA2	10	ENSG00000107796	19	23	0
BMPR1A	10	ENSG00000107779	7	9	0
KCNQ1	11	ENSG00000053918	111	1069	0
MYBPC3	11	ENSG00000134571	104	479	0
SDHAF2	11	ENSG00000167985	24	123	0
SDHD	11	ENSG00000204370	15	68	0
MEN1	11	ENSG00000133895	17	20	0
WT1	11	ENSG00000184937	7	14	0
PKP2	12	ENSG00000057294	89	501	0
MYL2	12	ENSG00000111245	29	194	0
HNF1A	12	ENSG00000135100	39	91	0
ACVRL1	12	ENSG00000139567	31	70	0
ATP7B	13	ENSG00000123191	260	5963	6
BRCA2	13	ENSG00000139618	369	1662	0
RB1	13	ENSG00000139687	14	16	1
MYH7	14	ENSG00000092054	182	763	0
MAX	14	ENSG00000125952	0	0	0
CALM1	14	ENSG00000198668	0	0	0
FBN1	15	ENSG00000166147	56	91	0
ACTC1	15	ENSG00000159251	12	48	0
TPM1	15	ENSG00000140416	21	36	0
SMAD3	15	ENSG00000166949	16	17	0
TSC2	16	ENSG00000103197	33	2802	3
PALB2	16	ENSG00000083093	133	934	0
MYH11	16	ENSG00000133392	97	153	0
GAA	17	ENSG00000171298	187	2873	0
BRCA1	17	ENSG00000012048	213	731	0
TP53	17	ENSG00000141510	47	125	0
TTR	18	ENSG00000118271	20	493	3
DSG2	18	ENSG00000046604	71	284	0
DSC2	18	ENSG00000134755	66	189	0
SMAD4	18	ENSG00000141646	4	7	0
RYR1	19	ENSG00000196218	428	2733	1
LDLR	19	ENSG00000130164	166	794	0
TNNI3	19	ENSG00000129991	30	207	0
STK11	19	ENSG00000118046	6	6	0
CALM3	19	ENSG00000160014	0	0	0
NF2	22	ENSG00000186575	8	13	0
GLA	X	ENSG00000102393	6	44	0
OTC	X	ENSG00000036473	8	30	0
Footnote:
*81 genes recommended by the ACMG (American College of Medical Genetics and Genomics, SF3.2 version) for clinical diagnostic reporting
**pLoF: putative loss of function variants; P/LP: ClinVar reported pathogenic/likely pathogenic variants (see more annotation details in Supplementary Methods)
