## Supplemental Table 17 for "Whole-genome sequencing of half-a-million UK Biobank participants"

### Sheet: Caution genes
PRMT8
OMA1
C1orf185
C2orf76
SKA3
ADAM2
MUC6
CXCL11
EP400
ADAM29
ZC3H8
FBXO46
OR6F1
GOLGA6L2
HIGD1B
FBRS
IFIH1
SREBF1
HRCT1
KMT2B
CADPS
FASTKD1
CHIT1
AHCTF1
NOSTRIN
ZNF880
SCAF1
RBM44
MAPKAPK2
DAZAP1
WIPF3
CCDC175
ATXN3
ANKRD30A
TPTE2
GAGE10
CIC
CHAC2
MUC4
RNF44
MTMR2
MRC1
ZC3H4
NF1
RGPD3
PPEF2
GPRIN2
RBMX
NXNL1
VPS13B
CCDC34
WNT10A
ARMCX4
MUC1
FMN2
DGKQ
KRTAP4-7
TRIM61
ITGAE
ATAT1
KRTAP5-7
